# Neutralizing activity of Sputnik V vaccine sera against SARS-CoV-2 variants

**DOI:** 10.1101/2021.03.31.21254660

**Authors:** Satoshi Ikegame, Mohammed N. A. Siddiquey, Chuan-Tien Hung, Griffin Haas, Luca Brambilla, Kasopefoluwa Y. Oguntuyo, Shreyas Kowdle, Ariel Esteban Vilardo, Alexis Edelstein, Claudia Perandones, Jeremy P. Kamil, Benhur Lee

**Author notes:** Correspondence to: Benhur Lee. These authors contributed equally to the study (Satoshi Ikegame, Mohammed N. A. Siddiquey). Senior authors (Claudia Perandones, Jeremy P. Kamil, Benhur Lee). **Competing interests:** B.L. and K.Y.O. are named inventors on a patent filed by the Icahn School of Medicine for some of the materials used in this work. J.P.K. is a consultant for BioNTech (advisory panel on coronavirus variants).

## Abstract

The novel pandemic betacoronavirus, severe acute respiratory syndrome coronavirus 2 (SARS-CoV-2), has infected at least 120 million people since its identification as the cause of a December 2019 viral pneumonia outbreak in Wuhan, China. Despite the unprecedented pace of vaccine development, with six vaccines already in use worldwide, the emergence of SARS-CoV-2 ‘variants of concern’ (VOC) across diverse geographic locales suggests herd immunity may fail to eliminate the virus. All three officially designated VOC carry Spike (S) polymorphisms thought to enable escape from neutralizing antibodies elicited during initial waves of the pandemic. Here, we characterize the biological consequences of the ensemble of S mutations present in VOC lineages B.1.1.7 (501Y.V1) and B.1.351 (501Y.V2). Using a replication-competent EGFP-reporter vesicular stomatitis virus (VSV) system, rcVSV-CoV2-S, which encodes S from SARS coronavirus 2 in place of VSV-G, and coupled with a clonal HEK-293T ACE2 TMPRSS2 cell line optimized for highly efficient S-mediated infection, we determined that only 1 out of 12 serum samples from a cohort of recipients of the Gamaleya Sputnik V Ad26 / Ad5 vaccine showed effective neutralization (IC_90_) of rcVSV-CoV2-S: B.1.351 at full serum strength. The same set of sera efficiently neutralized S from B.1.1.7 and showed only moderately reduced activity against S carrying the E484K substitution alone. Taken together, our data suggest that control of some emergent SARS-CoV-2 variants may benefit from updated vaccines.
